# Deciphering epistatic genetic regulation of cardiac hypertrophy

**DOI:** 10.1101/2023.11.06.23297858

**Authors:** Qianru Wang, Tiffany M. Tang, Michelle Youlton, Chad S. Weldy, Ana M. Kenney, Omer Ronen, J. Weston Hughes, Elizabeth T. Chin, Shirley C. Sutton, Abhineet Agarwal, Xiao Li, Merle Behr, Karl Kumbier, Christine S. Moravec, W. H. Wilson Tang, Kenneth B. Margulies, Thomas P. Cappola, Atul J. Butte, Rima Arnaout, James B. Brown, James R. Priest, Victoria N. Parikh, Bin Yu, Euan A. Ashley

## Abstract

Although genetic variant effects often interact non-additively, strategies to uncover epistasis remain in their infancy. Here, we develop low-signal signed iterative random forests to elucidate the complex genetic architecture of cardiac hypertrophy, using deep learning-derived left ventricular mass estimates from 29,661 UK Biobank cardiac MRIs. We report epistatic variants near *CCDC141*, *IGF1R*, *TTN*, and *TNKS*, identifying loci deemed insignificant in genome-wide association studies. Functional genomic and integrative enrichment analyses reveal that genes mapped from these loci share biological process gene ontologies and myogenic regulatory factors. Transcriptomic network analyses using 313 human hearts demonstrate strong co-expression correlations among these genes in healthy hearts, with significantly reduced connectivity in failing hearts. To assess causality, RNA silencing in human induced pluripotent stem cell-derived cardiomyocytes, combined with novel microfluidic single-cell morphology analysis, confirms that cardiomyocyte hypertrophy is non-additively modifiable by interactions between *CCDC141*, *TTN*, and *IGF1R*. Our results expand the scope of cardiac genetic regulation to epistasis.
