## Supplementary Data 5 for "Deciphering epistatic genetic regulation of cardiac hypertrophy"

### Sheet: ANNOVAR_enrichment
ANNOVAR enrichment analysis results for each of the six lo-siRF-prioritized risk locus for left ventricular hypertrophy (Fig. 3b) Enrichment of functional consequences of all SNVs (both the lo-siRF-prioritized SNVs and their LD-linked SNVs extracted by FUMA, details in Extended Data 4) associated to a given lo-siRF locus are tested against the selected reference panel. Proportion: the proportaion…
Functional annotation	TTN locus			CCDC141 locus			IGF1R locus			MIR588;RSPO3 locus			LOC157273;TNKS locus			LSP1 locus
	proportion	enrichment	fisher.P	proportion	enrichment	fisher.P	proportion	enrichment	fisher.P	proportion	enrichment	fisher.P	proportion	enrichment	fisher.P	proportion	enrichment	fisher.P
intergenic	0.01	0.0222527	2.39646e-48	0.04	0.0890106	8.98606e-30	0	0	8.86882e-18	1	2.22527	1.69963e-102	0.404762	0.900703	0.325894	0	0	9.43294e-06
intronic	0.215	0.563869	5.83837e-07	0.92	2.41283	9.49684e-44	1	2.62265	2.3227e-28	0	0	9.836e-62	0	0	8.36575e-27	0.75	1.96698	0.000968879
ncRNA_intronic	0.415	3.59739	5.17357e-27	0	0	2.08883e-08	0	0	0.00067371	0	0	4.12987e-16	0.531746	4.6094	5.52821e-30	0.05	0.433421	0.721615
exonic	0.275	28.5383	2.52417e-62	0.0133333	1.38367	0.658494	0	0	1	0	0	0.124834	0	0	0.638079	0.1	10.3775	0.0157257
ncRNA_exonic	0.06	5.95697	1.16238e-06	0.00666667	0.661885	1	0	0	1	0	0	0.129575	0.047619	4.72775	0.00183951	0	0	1
UTR3	0.01	1.05085	0.71615	0.0133333	1.40114	0.656601	0	0	1	0	0	0.123892	0	0	0.637131	0	0	1
downstream	0.01	0.887421	1	0	0	0.422464	0	0	1	0	0	0.0862101	0.00793651	0.704303	1	0.05	4.43711	0.202819
upstream	0.005	0.477183	0.728576	0.00666667	0.636243	1	0	0	1	0	0	0.0820065	0.00793651	0.757433	1	0	0	1
UTR5	0	0	1	0	0	1	0	0	1	0	0	1	0	0	1	0.05	17.6004	0.0553146
ncRNA_splicing	0	0	1	0	0	1	0	0	1	0	0	1	0	0	1	0	0	1
