## Supplementary Data 6 for "Deciphering epistatic genetic regulation of cardiac hypertrophy"

### Sheet: GO_pathway_coassociation
Co-association network that links genes to gene ontology and pathway terms (Fig. 4c). Co-associations between genes that are functionally linked to the lo-siRF-prioritized epistatic and hypostatic loci (Supplementary Data 4) and their shared GO or pathway. GOs and pathways were enriched from multiple annotated gene set libraries from Enrichr (https://maayanlab.cloud/Enrichr/). Detailed enrichment…
lo-siRF locus A	lo-siRF locus B	GeneA	GeneB	-log10(pvalue)	Library	GO/pathway	uniqID	Scale rank	Source link
IGF1R	TTN	SYNM	TTN	2.32666	MGI_Mammalian_Phenotype_Level	'decreased ventricle muscle contractility'	MP:0005598	0.000595238	https://www.informatics.jax.org/vocab/mp_ontology/MP:0005598
IGF1R	TTN	SYNM	TTN	2.32666	MGI_Mammalian_Phenotype_Level	'heart left ventricle hypertrophy'	MP:0002625	0.00119048	https://www.informatics.jax.org/vocab/mp_ontology/MP:0002625
IGF1R	TTN	SYNM	TTN	2.32666	MGI_Mammalian_Phenotype_Level	cardiac hypertrophy'	MP:0001625	0.00178571	https://www.informatics.jax.org/vocab/mp_ontology/MP:0001625
IGF1R	TTN	SYNM	TTN	2.32666	MGI_Mammalian_Phenotype_Level	'dilated heart left ventricle'	MP:0002753	0.0392857	https://www.informatics.jax.org/vocab/mp_ontology/MP:0002753
IGF1R	TTN	SYNM	TTN	2.32666	MGI_Mammalian_Phenotype_Level	'abnormal myocardial fiber physiology'	MP:0004215	0.060119	https://www.informatics.jax.org/vocab/mp_ontology/MP:0004215
IGF1R	TTN	SYNM	TTN	2.32666	MGI_Mammalian_Phenotype_Level	'enlarged myocardial fiber'	MP:0004564	0.0654762	https://www.informatics.jax.org/vocab/mp_ontology/MP:0004564
IGF1R	TTN	SYNM	TTN	2.32666	MGI_Mammalian_Phenotype_Level	'abnormal sarcomere morphology'	MP:0004090	0.0863095	https://www.informatics.jax.org/vocab/mp_ontology/MP:0004090
IGF1R	TTN	SYNM	TTN	2.32666	MGI_Mammalian_Phenotype_Level	'abnormal muscle physiology'	MP:0002106	0.114881	https://www.informatics.jax.org/vocab/mp_ontology/MP:0002106
IGF1R	TTN	SYNM	TTN	2.32666	MGI_Mammalian_Phenotype_Level	'abnormal skeletal muscle morphology'	MP:0000759	0.327381	https://www.informatics.jax.org/vocab/mp_ontology/MP:0000759
IGF1R	TTN	SYNM	TTN	2.32666	MGI_Mammalian_Phenotype_Level	'centrally nucleated skeletal muscle fibers'	MP:0009404	0.635119	https://www.informatics.jax.org/vocab/mp_ontology/MP:0009404
IGF1R	TTN	SYNM	TTN	2.32666	MGI_Mammalian_Phenotype_Level	'abnormal heart morphology'	MP:0000266	0.736905	https://www.informatics.jax.org/vocab/mp_ontology/MP:0000266
CCDC141	TTN	CCDC141	PLEKHA3	2.09406	MGI_Mammalian_Phenotype_Level	'hyperactivity'	MP:0001399	0.0666667	https://www.informatics.jax.org/vocab/mp_ontology/MP:0001399
TTN	TTN	PLEKHA3	PDE11A	2.09406	MGI_Mammalian_Phenotype_Level	'hyperactivity'	MP:0001399	0.0666667	https://www.informatics.jax.org/vocab/mp_ontology/MP:0001399
TTN	LOC157273;TNKS	MFHAS1	PDE11A	1.92544	GO_Molecular_Function	'Guanyl Ribonucleotide Binding'	GO:0032561	0.91989	https://amigo.geneontology.org/amigo/term/GO:0032561
IGF1R	TTN	IGF1R	TTN	1.90917	GO_Molecular_Function	Protein Tyrosine Kinase Activity'	GO:0004713	0.223757	https://amigo.geneontology.org/amigo/term/GO:0004713
TTN	TTN	PRKRA	RBM45	1.90917	GO_Molecular_Function	'RNA Binding'	GO:0003723	0.983425	https://amigo.geneontology.org/amigo/term/GO:0003723
TTN	LOC157273;TNKS	TNKS	PRKRA	1.8416	GO_Biological_Process	'Positive Regulation Of Transcription By RNA Polymerase II'	GO:0045944	0.317365	https://amigo.geneontology.org/amigo/term/GO:0045944
TTN	LOC157273;TNKS	TNKS	PRKRA	1.8416	GO_Biological_Process	'Positive Regulation Of DNA-templated Transcription'	GO:0045893	0.668481	https://amigo.geneontology.org/amigo/term/GO:0045893
TTN	LOC157273;TNKS	TNKS	PRKRA	1.8416	GO_Biological_Process	'Regulation Of Transcription By RNA Polymerase II'	GO:0006357	0.979858	https://amigo.geneontology.org/amigo/term/GO:0006357
IGF1R	LOC157273;TNKS	IGF1R	MFHAS1	1.84077	GO_Biological_Process	Positive Regulation Of MAPK Cascade'	GO:0043410	0.0468155	https://amigo.geneontology.org/amigo/term/GO:0043410
IGF1R	LOC157273;TNKS	IGF1R	MFHAS1	1.84077	GO_Biological_Process	Positive Regulation Of Protein Kinase B Signaling'	GO:0051897	0.0615133	https://amigo.geneontology.org/amigo/term/GO:0051897
IGF1R	LOC157273;TNKS	IGF1R	MFHAS1	1.84077	GO_Biological_Process	'Regulation Of Protein Kinase B Signaling'	GO:0051896	0.0778443	https://amigo.geneontology.org/amigo/term/GO:0051896
IGF1R	LOC157273;TNKS	IGF1R	MFHAS1	1.84077	GO_Biological_Process	'Positive Regulation Of Intracellular Signal Transduction'	GO:1902533	0.573217	https://amigo.geneontology.org/amigo/term/GO:1902533
IGF1R	LOC157273;TNKS	IGF1R	MFHAS1	1.84077	GO_Biological_Process	'Regulation Of JNK Cascade'	GO:0046328	0.853566	https://amigo.geneontology.org/amigo/term/GO:0046328
CCDC141	TTN	CCDC141	PDE11A	1.8186	MGI_Mammalian_Phenotype_Level	'hyperactivity'	MP:0001399	0.0666667	https://www.informatics.jax.org/vocab/mp_ontology/MP:0001399
IGF1R	LOC157273;TNKS	SYNM	TNKS	1.78678	MGI_Mammalian_Phenotype_Level	increased heart weight'	MP:0002833	0.0732143	https://www.informatics.jax.org/vocab/mp_ontology/MP:0002833
IGF1R	LOC157273;TNKS	SYNM	TNKS	1.78678	MGI_Mammalian_Phenotype_Level	'increased oxygen consumption'	MP:0005289	0.734524	https://www.informatics.jax.org/vocab/mp_ontology/MP:0005289
IGF1R	LOC157273;TNKS	SYNM	TNKS	1.78678	MGI_Mammalian_Phenotype_Level	'increased lean body mass'	MP:0003960	0.886905	https://www.informatics.jax.org/vocab/mp_ontology/MP:0003960
IGF1R	TTN	IGF1R	PRKRA	1.6979	MGI_Mammalian_Phenotype_Level	postnatal growth retardation'	MP:0001732	0.113095	https://www.informatics.jax.org/vocab/mp_ontology/MP:0001732
IGF1R	TTN	IGF1R	PRKRA	1.6979	MGI_Mammalian_Phenotype_Level	'decreased body weight'	MP:0001262	0.908333	https://www.informatics.jax.org/vocab/mp_ontology/MP:0001262
TTN	LOC157273;TNKS	TNKS	PLEKHA3	1.64659	MGI_Mammalian_Phenotype_Level	decreased grip strength'	MP:0010053	0.267857	https://www.informatics.jax.org/vocab/mp_ontology/MP:0010053
IGF1R	TTN	IGF1R	PDE11A	1.5245	Reactome	Signal Transduction'	R-HSA-162582	0.134443	https://reactome.org/content/detail/R-HSA-162582
TTN	IGF1R	SYNM	PLEKHA3	1.5243	MGI_Mammalian_Phenotype_Level	'hyperactivity'	MP:0001399	0.0666667	https://www.informatics.jax.org/vocab/mp_ontology/MP:0001399
IGF1R	LOC157273;TNKS	IGF1R	TNKS	1.49163	GO_Biological_Process	Protein Phosphorylation'	GO:0006468	0.0315732	https://amigo.geneontology.org/amigo/term/GO:0006468
IGF1R	LOC157273;TNKS	IGF1R	TNKS	1.49163	GO_Biological_Process	'Positive Regulation Of Transferase Activity'	GO:0051347	0.236255	https://amigo.geneontology.org/amigo/term/GO:0051347
CCDC141	IGF1R	SYNM	CCDC141	1.46944	MGI_Mammalian_Phenotype_Level	'hyperactivity'	MP:0001399	0.0666667	https://www.informatics.jax.org/vocab/mp_ontology/MP:0001399
TTN	IGF1R	SYNM	PDE11A	1.46944	MGI_Mammalian_Phenotype_Level	'hyperactivity'	MP:0001399	0.0666667	https://www.informatics.jax.org/vocab/mp_ontology/MP:0001399
IGF1R	TTN	IGF1R	PDE11A	1.45034	GO_Biological_Process	Negative Regulation Of Intracellular Signal Transduction'	GO:1902532	0.127382	https://amigo.geneontology.org/amigo/term/GO:1902532
IGF1R	TTN	IGF1R	PRKRA	1.41932	GO_Biological_Process	Regulation Of Cell Population Proliferation'	GO:0042127	0.326619	https://amigo.geneontology.org/amigo/term/GO:0042127
TTN	LOC157273;TNKS	TNKS	PDE11A	1.41279	Reactome	'Signal Transduction'	R-HSA-162582	0.134443	https://reactome.org/content/detail/R-HSA-162582
IGF1R	IGF1R	SYNM	IGF1R	1.40408	MGI_Mammalian_Phenotype_Level	abnormal muscle morphology'	MP:0002108	0.329762	https://www.informatics.jax.org/vocab/mp_ontology/MP:0002108
IGF1R	LOC157273;TNKS	IGF1R	TNKS	1.39956	Reactome	Signal Transduction'	R-HSA-162582	0.134443	https://reactome.org/content/detail/R-HSA-162582
IGF1R	TTN	IGF1R	TTN	1.39214	GO_Biological_Process	'Regulation Of Kinase Activity'	GO:0043549	0.0174197	https://amigo.geneontology.org/amigo/term/GO:0043549
TTN	TTN	TTN	PRKRA	1.36379	MGI_Mammalian_Phenotype_Level	'decreased body weight'	MP:0001262	0.908333	https://www.informatics.jax.org/vocab/mp_ontology/MP:0001262
IGF1R	TTN	IGF1R	TTN	1.35939	MGI_Mammalian_Phenotype_Level	'decreased body weight'	MP:0001262	0.908333	https://www.informatics.jax.org/vocab/mp_ontology/MP:0001262
