## Supplementary Data 7 for "Deciphering epistatic genetic regulation of cardiac hypertrophy"

### Sheet: TF_lo-siRF_prioritized_genes
Transcription factors (TFs) enriched from genes functionally mapped from lo-siRF-prioritized SNVs and their LD-linked SNVs (Fig. 4d). TF enrichment results are integrated across nine distinct gene set libraries, annotated by Enrichr and ChEA3. Rank: rank of the enriched TF. TF: transcription factors that show an significant enrichment from at least two distinct libraries. Mean scaled rank: the av…
Rank	TF	Mean scaled rank	nLibraries (p<0.05)	ENCODE ChIP-seq	ReMap ChIP-seq	Literature ChIP-seq	ARCHS4 Coexpression	GTEx Coexpression	Gene DE following TF perturbations	JASPAR and TRANSFAC PWMs	TRRUST text-mining	Enrichr queries	minP	Overlap
1	'MYOD1'	0.298275	4	0.003144	0.7697	.	0.00469387	0.04115	0.270299	0.584165	.	0.04018	2.50252	0.3
2	'HOXA4'	0.0574997	3	.	.	.	0.004546	0.04115	.	.	.	0.04018	2.34237	0.2
3	'MYF6'	0.0634053	3	.	.	.	0.004546	0.04115	.	.	.	0.04042	2.34237	0.15
4	'MYOG'	0.286869	3	0.06929	.	.	0.0414	0.0414	.	0.866395	.	0.04066	1.39083	0.35
5	'TBX15'	0.0105679	2	.	.	.	0.004546	0.004504	.	.	.	.	2.3464	0.2
6	'YBX3'	0.0105679	2	.	.	.	0.004546	0.004504	.	.	.	.	2.3464	0.2
7	'ZNF493'	0.0462491	2	.	.	.	0.04115	.	.	.	.	0.04042	1.3934	0.2
8	'NFE2L1'	0.0748381	2	.	.	.	0.04585	0.004504	.	.	.	.	2.3464	0.2
9	'LBX1'	0.0793599	2	.	.	.	0.004546	0.04115	.	.	.	.	2.34237	0.15
10	'SIX4'	0.0793599	2	.	.	.	0.004546	0.04115	.	.	.	.	2.34237	0.15
11	'MEF2C'	0.0803888	2	.	.	.	0.04115	0.004504	.	.	.	0.2641	2.3464	0.15
12	'HOXC10'	0.0932944	2	.	.	.	0.04585	0.004546	.	.	.	.	2.34237	0.2
13	'PITX3'	0.0961828	2	.	.	.	0.004546	0.04091	.	.	.	0.2641	2.34237	0.2
14	'SOX2'	0.106253	2	.	0.024	0.0904623	.	.	0.0028727	0.050516	.	0.2656	2.54171	0.2
15	'ZEB1'	0.131388	2	0.002363	.	.	.	0.04042	.	.	.	0.2656	2.62654	0.2
16	'SIX1'	0.133051	2	.	.	.	0.004546	0.0414	.	.	.	.	2.34237	0.45
17	'PITX2'	0.142603	2	.	.	.	0.0414	0.004546	0.105604	0.208036	.	.	2.34237	0.35
18	'ZNF556'	0.146621	2	.	.	.	.	0.0414	.	.	.	0.04042	1.3934	0.35
19	'NR1D2'	0.147212	2	.	.	.	0.00469387	0.0414	.	.	.	.	2.32847	0.15
20	'RORC'	0.173356	2	.	.	.	0.0414	0.0414	.	.	.	.	1.383	0.15
21	'ZNF302'	0.173356	2	.	.	.	0.0414	0.0414	.	.	.	.	1.383	0.5
22	'NKX3-1'	0.175796	2	.	.	.	0.04585	.	.	0.263459	0.0114431	.	1.94146	0.15
23	'PPARA'	0.192224	2	.	.	0.26273	0.04115	.	0.00703212	.	.	0.2656	2.15291	0.2
24	'NKX25'	0.201968	2	.	.	.	0.04091	0.2671	0.0216348	.	.	.	1.66485	0.25
25	'MAFA'	0.220229	2	.	.	.	0.004546	0.04115	.	.	.	0.2663	2.34237	0.1
26	'ZBTB16'	0.255929	2	.	.	.	0.004546	0.2679	.	0.269105	.	0.04018	2.34237	0.2
27	'NR2C2'	0.261024	2	0.1733	.	.	.	.	0.045026	.	.	0.04091	1.38817	0.15
28	'CTCF'	0.267366	2	0.0139	.	0.0361898	.	.	0.260016	.	.	0.2663	1.85699	0.4
29	'RUNX1'	0.293124	2	.	.	0.0238396	.	.	0.041257	0.673499	.	0.2656	1.6227	0.2
30	'ZNF615'	0.29887	2	.	.	.	0.04585	0.0414	.	.	.	0.2663	1.383	0.1
31	'ZNF510'	0.301788	2	.	.	.	0.2686	0.0414	.	.	.	0.03993	1.3987	0.5
32	'ZNF578'	0.311635	2	.	.	.	0.04091	0.04091	.	.	.	0.2671	1.38817	0.4
33	'GATA6'	0.32483	2	.	.	0.5673	0.2686	0.04018	0.0235935	0.0803309	.	.	1.62721	0.35
34	'SMAD4'	0.373628	2	.	0.4403	0.0163011	0.2686	.	0.0453001	0.538644	.	0.2671	1.78778	0.4
35	'PPARG'	0.397459	2	.	.	0.463556	0.04585	0.2663	0.0176272	0.806892	.	.	1.75382	0.25
36	'MEF2A'	0.417738	2	0.06899	.	0.0435086	0.04585	0.2686	.	0.643498	.	0.2663	1.36142	0.4
37	'HOXA7'	0.43108	2	.	.	.	0.292938	0.0414	.	.	.	0.04042	1.3934	0.5
38	'TBX20'	0.440707	2	.	.	0.555456	0.00469387	0.2686	.	.	.	0.03969	2.32847	0.3

### Sheet: TF_lo-siRF_deprioritized_genes
Transcription factors (TFs) enriched from genes functionally mapped from SNVs failed to pass the lo-siRF prioritization threshold (Fig. 4d). TF enrichment results are integrated across nine distinct gene set libraries, annotated by Enrichr and ChEA3. Rank: rank of the enriched TF. TF: transcription factors that show an significant enrichment from at least two distinct libraries. Mean scaled rank:…
Rank	TF	Mean scaled rank	nLibraries (p<0.05)	ENCODE ChIP-seq	ReMap ChIP-seq	Literature ChIP-seq	ARCHS4 Coexpression	GTEx Coexpression	Gene DE following TF perturbations	JASPAR and TRANSFAC PWMs	TRRUST text-mining	Enrichr queries	minP	Overlap
1	'TBX20'	0.13457	3	.	.	0.224826	0.01949	0.04561	.	.	.	0.01784	1.74861	0.132597
2	'MYOG'	0.188198	3	0.4697	.	.	0.00126	0.2888	.	0.451129	0.0288678	0.04316	2.89963	0.248619
3	'IRF2'	0.28948	3	.	1	.	0.00126	0.00126	.	0.543561	0.144037	0.01991	2.89963	0.160221
4	'PGR'	0.351548	3	.	0.995	0.00237563	0.4404	0.6115	0.0131043	0.90004	0.385063	0.00794	2.62422	0.229282
5	'ARID5A'	0.0290508	2	.	.	.	0.04561	0.02079	.	.	.	.	1.68215	0.0469613
6	'DPF3'	0.0430831	2	.	.	.	0.008768	0.1688	.	.	.	0.0003764	3.42435	0.0828729
7	'SATB2'	0.0547527	2	.	.	.	0.2861	.	0.000163401	.	.	0.001076	3.78674	0.0939227
8	'GCM1'	0.0772053	2	.	.	.	0.2888	0.02079	.	.	.	0.01824	1.73898	0.0773481
9	'ZNF704'	0.0783924	2	.	.	.	0.2888	0.02079	.	.	.	0.01865	1.72932	0.0718232
10	'PHF21A'	0.087934	2	.	.	.	0.000732075	0.003439	.	.	.	0.08943	3.13544	0.0745856
11	'OLIG1'	0.0893152	2	.	.	.	0.04237	0.2833	.	.	.	0.01865	1.72932	0.0552486
12	'CREB5'	0.110884	2	.	.	.	0.0004325	0.04561	.	.	.	0.1605	3.36401	0.0718232
13	'DACH1'	0.12392	2	.	.	0.04446	0.4435	.	.	.	.	0.002988	2.52462	0.146409
14	'HLX'	0.127419	2	.	.	.	0.0001396	0.04561	.	.	.	0.1646	3.85511	0.0662983
15	'NR1D2'	0.127609	2	.	.	.	0.030833	0.04561	.	.	.	0.1626	1.51098	0.0718232
16	'MYF6'	0.140011	2	.	.	.	0.02079	0.2861	.	.	0.0095842	0.1626	2.01844	0.0441989
17	'IRF9'	0.152668	2	.	0.8858	.	0.003439	0.1688	0.195283	.	0.0095842	0.1544	2.46357	0.116022
18	'SP110'	0.155565	2	.	.	.	0.0004178	0.02079	.	.	.	0.2697	3.37903	0.0635359
19	'OLIG2'	0.16124	2	.	.	0.1095	0.01991	0.4373	.	.	.	0.0408	1.70093	0.154696
20	'ZHX1'	0.167573	2	.	0.7946	.	0.04561	0.6144	.	.	.	0.003253	2.48772	0.124309
21	'ZNF746'	0.172759	2	.	.	.	0.003439	0.02079	.	.	.	0.2779	2.46357	0.0635359
22	'DZIP1'	0.178181	2	.	.	.	0.02079	0.6173	.	.	.	0.003162	2.50004	0.0745856
23	'TBX15'	0.1969	2	.	.	.	0.02079	0.6144	.	.	.	0.04237	1.68215	0.058011
24	'ZBTB34'	0.199832	2	.	.	.	0.000732075	0.02079	.	.	.	0.2833	3.13544	0.0662983
25	'PRRX1'	0.213623	2	.	.	.	0.6115	0.01949	0.28306	.	.	0.04158	1.71019	0.0607735
26	'ZNF385A'	0.22314	2	.	.	.	0.02035	0.6173	.	.	.	0.04397	1.69144	0.0635359
27	'MEF2A'	0.235716	2	0.3781	0.7258	0.03674	0.04479	0.09221	0.503386	0.57578	.	0.08806	1.43486	0.265193
28	'SNAI3'	0.243376	2	.	.	.	0.008768	0.02079	.	.	.	0.4342	2.0571	0.0552486
29	'CEBPE'	0.246251	2	.	.	.	0.04561	0.2888	.	0.0363668	0.127231	0.2861	1.4393	0.0607735
30	'MYCN'	0.248882	2	.	0.9995	0.07647	0.685298	0.4404	0.00578059	0.193498	0.0108197	0.0867	2.23803	0.226519
31	'THRB'	0.250931	2	.	.	.	0.7777	0.001221	0.144835	0.872957	.	0.002988	2.91328	0.176796
32	'SOX5'	0.275554	2	.	.	.	0.1688	0.4311	0.0396341	0.999927	.	0.0001246	3.90448	0.110497
33	'ESRRG'	0.278592	2	.	.	.	0.4435	0.8991	0.0264574	.	.	0.008346	2.07852	0.0828729
34	'CRX'	0.279806	2	.	.	0.001347	0.980076	.	.	0.246354	.	0.04158	2.87063	0.165746
35	'STAT2'	0.283211	2	0.6559	0.3532	.	0.00126	0.01991	0.38206	.	.	0.2724	2.89963	0.154696
36	'FLI1'	0.292095	2	0.3092	0.9976	0.00547033	0.0001396	0.09082	0.0659161	.	0.22335	0.2779	3.85511	0.301105
37	'ELF1'	0.292478	2	0.01226	.	0.2242	0.353819	0.9015	.	.	.	.	1.96579	0.154696
38	'MXD3'	0.303465	2	.	.	.	0.0055002	0.02079	.	.	.	0.6115	2.25962	0.0635359
39	'ZNF568'	0.308517	2	.	.	.	0.929552	0.04561	.	.	.	0.04316	1.36492	0.0607735
40	'ZNF713'	0.308517	2	.	.	.	0.929552	0.04561	.	.	.	0.04316	1.36492	0.0635359
41	'ZNF236'	0.315714	2	.	.	.	0.04561	0.9003	.	.	.	0.01991	1.70093	0.0607735
42	'MXD1'	0.330909	2	.	.	.	0.000241427	0.02079	.	.	.	0.8979	3.61721	0.0552486
43	'FOXP2'	0.3517	2	0.3953	0.9989	0.7955	0.685298	0.2888	0.0896543	.	0.00526707	0.00794	2.27843	0.160221
44	'TP63'	0.358771	2	.	1	0.02614	0.4435	0.7799	0.0595293	0.590281	0.0328919	0.2779	1.58269	0.151934
45	'STAT5B'	0.365654	2	.	0.9707	0.958054	0.001221	0.04561	.	0.726089	.	0.1667	2.91328	0.187845
46	'IRF1'	0.365654	2	0.9077	0.9949	0.1914	0.00126	0.02079	0.457687	.	0.0749373	0.4249	2.89963	0.256906
47	'NCOA3'	0.372074	2	.	0.03674	.	0.04479	0.4435	0.787483	.	0.160521	0.2751	1.43486	0.143646
48	'ZNF217'	0.373513	2	0.4725	0.9678	0.004712	0.124914	0.6173	0.0285112	.	.	0.7689	2.32679	0.245856
49	'TAL1'	0.417102	2	0.4559	0.5914	0.00259434	0.9003	0.6173	0.0400803	.	.	0.4342	2.58597	0.273481
50	'E2F1'	0.436206	2	0.7712	0.8926	0.0694492	0.9698	0.7799	0.0603058	0.968521	0.0144939	0.6115	1.95474	0.314917
51	'SOX9'	0.465657	2	.	1	0.0057472	0.220268	0.7756	0.766646	0.0159977	0.360657	0.08806	2.24054	0.165746
52	'TCF12'	0.470163	2	0.1051	0.9989	.	0.008555	0.9679	0.682475	.	.	0.04397	2.06778	0.165746
53	'FOXM1'	0.489707	2	0.6071	0.9995	0.0446421	0.830388	0.6173	0.585707	0.676646	0.0717086	0.7756	1.6705	0.251381
54	'RARA'	0.493868	2	.	1	0.8007	0.003439	0.003439	0.519748	0.652421	0.192545	0.2806	2.46357	0.220994
55	'BCL6'	0.494895	2	.	1	0.3038	0.000732075	0.008768	0.164025	0.986899	0.281489	0.4342	3.13544	0.212707
56	'ERG'	0.52402	2	.	1	0.463382	0.9688	0.8991	0.0314303	.	.	0.2724	1.50265	0.132597
57	'STAT3'	0.553685	2	0.5801	0.9989	0.02309	0.04561	0.9698	0.292494	0.41144	0.78532	0.4311	1.63658	0.422652
58	'NFKB1'	0.561431	2	.	1	0.00267088	0.04561	0.6173	0.227988	0.999975	0.979901	0.7756	2.57335	0.381215
59	'NFYA'	0.618608	2	0.8515	1	0.909604	0.830388	0.9015	0.650478	0.704579	.	0.04316	1.36492	0.287293

### Sheet: TF_coassociation
Co-association network that links genes to shared transcription factors (TFs) and RNA-binding regulators (Fig. 4d and 4e). Co-associations between genes that are functionally linked to the lo-siRF-prioritized loci (Supplementary Data 4) and their shared regulatory factors. TFs and RNA-binding regulators were enriched from nine distinct annotated gene set libraries from Enrichr (https://maayanlab.…
lo-siRF locus A	lo-siRF locus B	GeneA	GeneB	coassociation logP	nTF	topTF	FET logP	Library	Source
TTN	LSP1	TTN	TNNT3	3.00463	64	MYOG	3.59722	ARCHS4_Coexpression	ChEA3
TTN	CCDC141	TTN	CCDC141	2.02185	26	RBM20	3.35091	ARCHS4_Coexpression	Enrichr
TTN	TTN	FKBP7	PLEKHA3	1.86152	28	MYBL1	1.6038	Literature_CHEA_ChIP-seq	ChEA3
MIR588;RSPO3	IGF1R	RSPO3	SYNM	1.79563	28	NFKB1	2.94044	CHEA_ChIP-seq	Enrichr
LSP1	IGF1R	TNNT3	SYNM	1.7647	28	RBM20	3.35091	ARCHS4_Coexpression	Enrichr
MIR588;RSPO3	LOC157273;TNKS	ECHDC1	MFHAS1	1.66939	19	NFKB1	2.94044	CHEA_ChIP-seq	Enrichr
TTN	TTN	PRKRA	TTN	1.66193	30	MITF	2.27262	GTEx_Coexpression	ChEA3
CCDC141	MIR588;RSPO3	CCDC141	ECHDC1	1.65621	16	NFKB1	2.94044	CHEA_ChIP-seq	Enrichr
TTN	LSP1	PRKRA	TNNT3	1.62795	26	HSF2	1.90868	GTEx_Coexpression	ChEA3
LOC157273;TNKS	LOC157273;TNKS	CLDN23	MFHAS1	1.5773	16	SMAD4	3.17679	Literature_CHEA_ChIP-seq	ChEA3
TTN	MIR588;RSPO3	RBM45	ECHDC1	1.4495	19	SMC3	2.42724	CHEA_ChIP-seq	Enrichr
MIR588;RSPO3	MIR588;RSPO3	RNF146	ECHDC1	1.44134	17	TAL1	2.81401	CHEA_ChIP-seq	Enrichr
TTN	IGF1R	TTN	SYNM	1.41964	25	RBM20	3.35091	ARCHS4_Coexpression	Enrichr
MIR588;RSPO3	MIR588;RSPO3	RSPO3	ECHDC1	1.31112	16	NFKB1	2.94044	CHEA_ChIP-seq	Enrichr
