## Supplementary Data 8 for "Deciphering epistatic genetic regulation of cardiac hypertrophy"

### Sheet: Cell_size
Relative changes in cardiomyocyte cell diameter comparing between different gene-silencing conditions and the scrambled control for both healthy cells and cells carrying the MYH7-R403Q variant, a variant known to cause hypertrophic cardiomyopathy (HCM). Rows corresponding to silenced gene pairs are highlighted in green. Cell line: whether healthy or diseased (HCM) cells Gene silencing condition: …
Cell line	Gene silencing condition	Quantile	Sample	Relative change in cell size (%) (relative to scramble control)	STD (%)	P-value (bootstrap quantile test)	P-value (two-sided Mann-Whitney U test)	Non-additivity p-value (bootstrap quantile regression t-test)	Non-additivity p-value (quantile regression t-test)
Healthy	CCDC141-IGF1R	0.5	All cells	-9.31046	0.297066	<1.00E-4	9.96354e-66	<1.00E-4	<1.00E-16
Healthy	CCDC141-TTN	0.5	All cells	-5.81728	0.343909	<1.00E-4	1.77419e-17	<1.00E-4	7.97e-08
Healthy	CCDC141	0.5	All cells	1.71476	0.309636	0.0232	0.0648603	--	--
Healthy	IGF1R	0.5	All cells	-6.60956	0.333334	<1.00E-4	2.30008e-20	--	--
Healthy	TTN	0.5	All cells	-5.87331	0.360243	<1.00E-4	5.68573e-05	--	--
HCM	CCDC141-IGF1R	0.5	All cells	-8.53485	0.241191	<1.00E-4	7.03306e-99	<1.00E-4	0.000122
HCM	CCDC141-TTN	0.5	All cells	-3.29581	0.256547	<1.00E-4	4.47483e-18	0.0086	0.00657
HCM	CCDC141	0.5	All cells	-3.15709	0.262058	<1.00E-4	0.0495372	--	--
HCM	IGF1R	0.5	All cells	-5.31979	0.246691	<1.00E-4	2.21305e-35	--	--
HCM	TTN	0.5	All cells	-1.65734	0.296709	0.8554	0.585703	--	--
Healthy	CCDC141-IGF1R	0.6	All cells	-10.2075	0.259192	<1.00E-4	--	<1.00E-4	<1.00E-16
Healthy	CCDC141-TTN	0.6	All cells	-5.30182	0.29655	<1.00E-4	--	0.0006	9.69e-05
Healthy	CCDC141	0.6	All cells	2.33393	0.295117	0.0052	--	--	--
Healthy	IGF1R	0.6	All cells	-6.41286	0.302107	<1.00E-4	--	--	--
Healthy	TTN	0.6	All cells	-6.42936	0.290209	0.0012	--	--	--
HCM	CCDC141-IGF1R	0.6	All cells	-10.1122	0.233088	<1.00E-4	--	0.001	0.00061
HCM	CCDC141-TTN	0.6	All cells	-4.20964	0.251854	<1.00E-4	--	0.015	0.0174
HCM	CCDC141	0.6	All cells	-3.86053	0.278386	0.0006	--	--	--
HCM	IGF1R	0.6	All cells	-5.67779	0.246615	<1.00E-4	--	--	--
HCM	TTN	0.6	All cells	-2.35352	0.278465	0.2026	--	--	--
Healthy	CCDC141-IGF1R	0.7	All cells	-10.6959	0.251035	<1.00E-4	--	<1.00E-4	<1.00E-16
Healthy	CCDC141-TTN	0.7	All cells	-5.44959	0.280673	<1.00E-4	--	<1.00E-4	1.75e-07
Healthy	CCDC141	0.7	All cells	2.10628	0.262972	0.0132	--	--	--
Healthy	IGF1R	0.7	All cells	-6.61284	0.26512	<1.00E-4	--	--	--
Healthy	TTN	0.7	All cells	-5.79385	0.302001	0.9112	--	--	--
HCM	CCDC141-IGF1R	0.7	All cells	-11.67	0.218194	<1.00E-4	--	<1.00E-4	1.65E--05
HCM	CCDC141-TTN	0.7	All cells	-5.04315	0.244817	<1.00E-4	--	0.415	0.397
HCM	CCDC141	0.7	All cells	-3.50356	0.277276	0.743	--	--	--
HCM	IGF1R	0.7	All cells	-5.75416	0.247	<1.00E-4	--	--	--
HCM	TTN	0.7	All cells	-2.89956	0.270493	<1.00E-4	--	--	--
Healthy	CCDC141-IGF1R	0.8	All cells	-11.2254	0.211342	<1.00E-4	--	<1.00E-4	<1.00E-16
Healthy	CCDC141-TTN	0.8	All cells	-5.6806	0.243144	<1.00E-4	--	<1.00E-4	2.01e-09
Healthy	CCDC141	0.8	All cells	1.10795	0.246063	0.8848	--	--	--
Healthy	IGF1R	0.8	All cells	-6.4224	0.261155	<1.00E-4	--	--	--
Healthy	TTN	0.8	All cells	-3.53468	0.259627	0.0006	--	--	--
HCM	CCDC141-IGF1R	0.8	All cells	-13.5231	0.174687	<1.00E-4	--	<1.00E-4	1.67e-07
HCM	CCDC141-TTN	0.8	All cells	-6.004	0.190396	<1.00E-4	--	0.219	0.185
HCM	CCDC141	0.8	All cells	-3.99525	0.200241	0.8882	--	--	--
HCM	IGF1R	0.8	All cells	-6.0501	0.194549	<1.00E-4	--	--	--
HCM	TTN	0.8	All cells	-4.06482	0.219404	<1.00E-4	--	--	--
Healthy	CCDC141-IGF1R	0.9	All cells	-11.8406	0.260752	<1.00E-4	--	<1.00E-4	<1.00E-16
Healthy	CCDC141-TTN	0.9	All cells	-5.48689	0.324681	<1.00E-4	--	<1.00E-4	5.65e-13
Healthy	CCDC141	0.9	All cells	-0.565824	0.318486	0.7898	--	--	--
Healthy	IGF1R	0.9	All cells	-5.95055	0.312	0.0024	--	--	--
Healthy	TTN	0.9	All cells	-2.1546	0.359472	0.0002	--	--	--
HCM	CCDC141-IGF1R	0.9	All cells	-14.4435	0.236848	<1.00E-4	--	<1.00E-4	0.000159
HCM	CCDC141-TTN	0.9	All cells	-7.20035	0.256664	<1.00E-4	--	0.0176	0.0213
HCM	CCDC141	0.9	All cells	-5.08671	0.283327	0.1358	--	--	--
HCM	IGF1R	0.9	All cells	-6.91964	0.294643	<1.00E-4	--	--	--
HCM	TTN	0.9	All cells	-4.86529	0.312168	<1.00E-4	--	--	--

### Sheet: Cell_size_nonadditivity
Significance assessment of epistatic (non-additive interaction) effects under different choices of regression models and the choice of cell size response. Cell line: whether healthy or diseased (HCM) cells Gene silencing condition: the gene pairs (CCDC141-TTN or CCDC141-IGF1R) silenced in the cells. Non-additivity p-value from Quantile Regression (quantile = 0.5): Raw cell size: the (two-sided) t…
Cell line	Gene silencing condition	Non-additivity p-value from Quantile Regression (quantile = 0.5)		Non-additivity p-value from Linear Regression
		Raw cell size	RINT cell size	Raw cell size	RINT cell size
Healthy	CCDC141-IGF1R	<1.00E-16	3.01e-06	4.63e-23	1.13e-14
Healthy	CCDC141-TTN	7.97e-08	0.013	2.21e-10	6.66e-08
HCM	CCDC141-IGF1R	0.000122	<1.00E-16	1.27e-45	2.76e-73
HCM	CCDC141-TTN	0.00657	<1.00E-16	3.21e-26	3.42e-32

### Sheet: Textural_irregularity
Relative changes in cardiomyocyte textural irregularity comparing between different gene-silencing conditions and the scrambled control values for both healthy cells and cells carrying the MYH7-R403Q variant, a variant known to cause hypertrophic cardiomyopathy (HCM). Rows corresponding to silenced gene pairs are highlighted in green. Cell line: whether healthy or diseased (HCM) cells Gene silenc…
Cell line	Gene silencing condition	Sample	Relative change in median cell textual irregularity (%) (relative to scramble control)	STD (%)	P-value (bootstrap quantile test)	P-value (two-sided Mann-Whitney U test)	Non-additivity p-value (bootstrap quantile regression t-test)	Non-additivity p-value (quantile regression t-test)
Healthy	CCDC141-IGF1R	All cells	10.2607	0.593437	<1.00E-4	2.36828e-32	<1.00E-4	<1.00E-16
Healthy	CCDC141-TTN	All cells	7.25487	0.605772	<1.00E-4	1.62889e-12	0.243	<1.00E-16
Healthy	CCDC141	All cells	-2.08807	0.485087	0.879	0.0010341	--	--
Healthy	IGF1R	All cells	7.59525	0.60695	<1.00E-4	1.57905e-13	--	--
Healthy	TTN	All cells	6.3868	0.644419	0.0016	9.65016e-08	--	--
HCM	CCDC141-IGF1R	All cells	9.00232	0.49564	<1.00E-4	3.6e-39	<1.00E-4	0.00515
HCM	CCDC141-TTN	All cells	2.79614	0.490754	0.0044	3.72391e-05	0.121	0.0137
HCM	CCDC141	All cells	1.83388	0.505807	0.0796	0.955346	--	--
HCM	IGF1R	All cells	5.04462	0.505708	<1.00E-4	2.20723e-16	--	--
HCM	TTN	All cells	0.909126	0.514568	0.897	0.0373526	--	--

### Sheet: Boundary_irregularity
Relative changes in cardiomyocyte boundary irregularity comparing between different gene-silencing conditions and the scrambled control values for both healthy cells and cells carrying the MYH7-R403Q variant, a variant known to cause hypertrophic cardiomyopathy (HCM). Rows corresponding to silenced gene pairs are highlighted in green. Cell line: whether healthy or diseased (HCM) cells Gene silenc…
Cell line	Gene silencing condition	Sample	Relative change in median cell boundary irregularity (%) (relative to scramble control)	STD	P-value (bootstrap quantile test)	P-value (two-sided Mann-Whitney U test)	Non-additivity p-value (bootstrap quantile regression t-test)	Non-additivity p-value (quantile regression t-test)
Healthy	CCDC141-IGF1R	All cells	4.69045	0.444013	0.0128	1.59624e-10	0.0606	0.193
Healthy	CCDC141-TTN	All cells	-0.0248921	0.462082	0.4732	0.989992	<1.00E-4	<1.00E-16
Healthy	CCDC141	All cells	-1.1549	0.430833	0.4004	0.329305	--	--
Healthy	IGF1R	All cells	0.668522	0.484576	0.925	0.964399	--	--
Healthy	TTN	All cells	2.88669	0.495996	0.0036	0.016994	--	--
HCM	CCDC141-IGF1R	All cells	1.0236	0.3388	0.4374	0.778282	<1.00E-4	<1.00E-16
HCM	CCDC141-TTN	All cells	0.632357	0.333966	0.2764	0.693933	<1.00E-4	<1.00E-16
HCM	CCDC141	All cells	-0.313779	0.396715	0.7432	0.830034	--	--
HCM	IGF1R	All cells	-0.110441	0.375042	0.33	0.979072	--	--
HCM	TTN	All cells	-2.22778	0.385848	0.2434	0.0160939	--	--
