## Supplementary Tables for "Deciphering epistatic genetic regulation of cardiac hypertrophy"

### Sheet: Supplementary Table 1
	Female	Male
N	15189	14472
LVMi (g/m^2)	40.7 (5.7)	51.3 (7.8)
LVM (g)	70.7 (12.3)	102.7 (18.6)
Age (y)	63.4 (7.5)	64.9 (7.7)
Height (cm)	162.9 (6.2)	176.2 (6.6)
Weight (kg)	69.0 (13.0)	83.7 (13.3)
Hypertensive Diseases	0.201	0.298
Aortic Stenosis	0.001	0.002
Heart Failure	0.001	0.006
Type II Diabetes	0.016	0.032
Blood Pressure Medication	0.121	0.2

### Sheet: Supplementary Table 2
	Male		Female
Binarization Threshold	Low LVMi Threshold	High LVMi Threshold	Low LVMi Threshold	High LVMi Threshold
0.15	43.8	58.5	35.1	46.1
0.2	45.1	56.8	36	44.9
0.25	46	55.4	36.8	43.8

### Sheet: Supplementary Table 3
Method	R-squared	RMSE	MAE
RF	-0.0048	8.54	6.77
siRF	-0.0101	8.57	6.8
Ridge	-0.0266	8.64	6.81
LASSO	-0.0409	8.7	6.86
Kernel Ridge	-0.0457	8.72	6.85

### Sheet: Supplementary Table 4
Method	Binarization Threshold = 0.15			Binarization Threshold = 0.20			Binarization Threshold = 0.25
	Accuracy	AUROC	AUPRC	Accuracy	AUROC	AUPRC	Accuracy	AUROC	AUPRC
siRF	0.554	0.585	0.579	0.557	0.583	0.562	0.563	0.582	0.556
RF	0.546	0.572	0.571	0.553	0.569	0.549	0.554	0.569	0.555
LASSO	0.547	0.559	0.541	0.545	0.556	0.529	0.534	0.55	0.526
Ridge	0.559	0.567	0.55	0.539	0.563	0.539	0.541	0.555	0.536
SVM	0.553	0.566	0.552	0.551	0.565	0.541	0.544	0.558	0.541
Multilayer Perceptron	0.53	0.534	0.531	0.552	0.554	0.526	0.536	0.544	0.535
Autogluon (medium)	0.553	0.575	0.556	0.552	0.566	0.547	0.552	0.562	0.537
Autogluon (good)	0.544	0.56	0.541	0.548	0.559	0.537	0.544	0.557	0.529
Polygenic Risk Score	0.513	0.525	0.526	0.52	0.537	0.516	0.515	0.536	0.52

### Sheet: Supplementary Table 5
Loci / Interaction	Binarization Threshold			Mean nominal p-value
	0.15	0.2	0.25
CCDC141- - IGF1R-	0.0007	< 1E-4	< 1E-4	0.0002
IGF1R-	0.0004	0.0001	0.0001	0.0002
MIR588;RSPO3+	0.0017	0.0044	< 1E-4	0.002
TTN-	0.0221	0.0058	0.0003	0.0094
CCDC141- - TTN-	0.0305	0.0019	0.0001	0.0108
TTN+	0.03	0.0053	0.0003	0.0119
MIR588;RSPO3-	0.0163	0.014	0.0094	0.0132
LSP1-	0.0292	0.0191	0.002	0.0168
CCDC141-	0.0327	0.0073	0.0145	0.0182
CCDC141- - LOC157273;TNKS-	0.099	0.0238	0.0439	0.0556

### Sheet: Supplementary Table 6
Model	Software	Package	Function	Hyperparameters
Logistic regression with L1 (LASSO) regularization	R (v3.6.1)	glmnet	glmnet(family='binomial', alpha=1)	Default lambda grid in cv.glmnet() is used
Logistic regression with L2 (ridge) regularization	R (v3.6.1)	glmnet	glmnet(family='binomial', alpha=0)	Default lambda grid in cv.glmnet() is used
Random forest	R (v3.6.1)	ranger	ranger()	Default hyperparameters from ranger() are used
Support vector machine	Python (3.6.1)	sklearn	SVC()	kernel='rbf'; C = 1E-4, 1E-3, ..., 1E3, 1E4
Multilayer perceptron	Python (3.6.1)	sklearn	MLPClassifier()	hidden_layer_sizes = 8, 16, 32, 64, 128, 256; alpha = 1E-4, 1E-3, 1E-2
AutoGluon	Python (3.6.1)	autogluon	TabularPredictor()	No model hyperparameters, but trained with "medium quality" and "good quality" presets

### Sheet: Supplementary Table 7
Interaction	Threshold	Prevalence	Precision	Class Difference in Prevalence	Stability of Class Difference in Prevalence	Feature Selection Dependence	Stability of Feature Selection Dependence	Increase in Precision	Stability of Increase in Precision	Stability
CCDC141-_IGF1R-	0.15	0.064	0.556	0.012	1	0.001	0.78	0.017	1	0.68
CCDC141-_IGF1R-	0.2	0.062	0.545	0.009	1	0.004	1	0.014	1	0.64
CCDC141-_IGF1R-	0.25	0.077	0.541	0.012	1	0.011	1	0.019	1	0.82
CCDC141-_LOC157273;TNKS-	0.15	0.199	0.56	0.04	1	0.012	1	0.02	1	1
CCDC141-_LOC157273;TNKS-	0.2	0.187	0.559	0.037	1	0.02	1	0.028	1	1
CCDC141-_LOC157273;TNKS-	0.25	0.233	0.55	0.043	1	0.007	1	0.022	1	1
CCDC141-_TTN-	0.15	0.122	0.556	0.023	1	0.007	1	0.016	1	1
CCDC141-_TTN-	0.2	0.144	0.548	0.024	1	0.004	0.96	0.017	1	1
CCDC141-_TTN-	0.25	0.085	0.523	0.008	1	-0.003	0.02	0.002	0.88	0.92
